# Sex-stratified RNA-seq analysis reveals traumatic brain injury-induced transcriptional changes in the female hippocampus conducive to dementia

**DOI:** 10.1101/2022.08.24.22279173

**Authors:** Michael R. Fiorini, Allison A. Dilliott, Sali M.K. Farhan

## Abstract

Traumatic brain injury (TBI), resulting from a violent force that causes functional changes in the brain, is the foremost environmental risk factor for developing dementia. While previous studies have identified specific candidate genes that may instigate worse outcomes following TBI when mutated, TBI-induced changes in gene expression conducive to dementia are critically understudied. Additionally, biological sex seemingly influences TBI outcomes, but the discrepancies in post-TBI gene expression leading to progressive neurodegeneration between the sexes have yet to be investigated. We conducted a whole-genome RNA sequencing analysis of post-mortem brain tissue from the parietal neocortex, temporal neocortex, frontal white matter, and hippocampus of 107 donors characterized by the Aging, Dementia, and Traumatic Brain Injury Project. Our analysis was sex-stratified and compared gene expression patterns between TBI donors and controls, a subset of which presented with dementia. Here we report three candidate gene modules from the female hippocampus whose expression correlated with dementia in female TBI donors. Enrichment analyses revealed that the candidate modules were notably enriched in cardiac processes and the immune-inflammatory response, among other biological processes. In addition, multiple candidate module genes showed a significant positive correlation with hippocampal concentrations of monocyte chemoattractant protein-1 in females with post-TBI dementia, which has been previously described as a potential biomarker for TBI and susceptibility to post-injury dementia. We concurrently examined the expression profiles of these candidate modules in the hippocampus of males with TBI and found no apparent indicator that the identified candidate modules contribute to post-TBI dementia in males. Here, we present the first sex-stratified RNA sequencing analysis of TBI-induced changes to the transcriptome that may be conducive to dementia. This work contributes to our current understanding of the pathophysiological link between TBI and dementia and emphasizes the growing interest in sex as a biological variable affecting TBI outcomes.
