## Supplementary Table 6 for "Sex-stratified RNA-seq analysis reveals traumatic brain injury-induced transcriptional changes in the female hippocampus conducive to dementia"

### Sheet: Sheet 1 - Frontiers_BLACK_GSEA
Supplemental Table 6. Gene ontology biological process annotated to the black candidate module from the female hippocampus.
Term	P-value	Adjusted P-value		Genes
tRNA pseudouridine synthesis (GO:0031119)	8.76e-05	0.0116		PUS3;PUS1
mRNA pseudouridine synthesis (GO:1990481)	0.000123	0.0116		PUS3;PUS1
pseudouridine synthesis (GO:0001522)	0.000451	0.0286		PUS3;PUS1
mRNA modification (GO:0016556)	0.00132	0.0625		PUS3;PUS1
tRNA modification (GO:0006400)	0.0111	0.139		PUS3;PUS1
isopentenyl diphosphate biosynthetic process (GO:0009240)	0.0122	0.139		PMVK
negative regulation of skeletal muscle cell differentiation (GO:2001015)	0.0122	0.139		EPHB1
atrial cardiac muscle cell membrane repolarization (GO:0099624)	0.0122	0.139		KCNJ5
membrane repolarization during atrial cardiac muscle cell action potential (GO:0098914)	0.0122	0.139		KCNJ5
positive regulation of endothelial cell-matrix adhesion via fibronectin (GO:1904906)	0.0122	0.139		RIN2
retinal ganglion cell axon guidance (GO:0031290)	0.0146	0.139		EPHB1
regulation of endothelial cell-matrix adhesion via fibronectin (GO:1904904)	0.0146	0.139		RIN2
calcitonin family receptor signaling pathway (GO:0097646)	0.017	0.139		CALCRL
detection of stimulus involved in sensory perception of pain (GO:0062149)	0.017	0.139		EPHB1
regulation of skeletal muscle satellite cell proliferation (GO:0014842)	0.017	0.139		EPHB1
glomerular epithelial cell development (GO:0072310)	0.017	0.139		NPHS1
glomerular visceral epithelial cell development (GO:0072015)	0.017	0.139		NPHS1
regulation of mesenchymal stem cell differentiation (GO:2000739)	0.017	0.139		LTBP3
purine ribonucleoside monophosphate catabolic process (GO:0009169)	0.0194	0.139		NT5E
ventricular cardiac muscle cell membrane repolarization (GO:0099625)	0.0194	0.139		KCNJ5
store-operated calcium entry (GO:0002115)	0.0194	0.139		ORAI3
elastic fiber assembly (GO:0048251)	0.0194	0.139		LTBP3
mitochondrial tRNA modification (GO:0070900)	0.0218	0.139		PUS1
serine family amino acid catabolic process (GO:0009071)	0.0242	0.139		GLDC
positive regulation of vasculogenesis (GO:2001214)	0.0242	0.139		RIN2
DNA replication-dependent nucleosome assembly (GO:0006335)	0.0242	0.139		IPO4
DNA replication-dependent nucleosome organization (GO:0034723)	0.0242	0.139		IPO4
cardiac muscle cell membrane repolarization (GO:0099622)	0.0266	0.139		KCNJ5
pyrimidine nucleoside catabolic process (GO:0046135)	0.0266	0.139		NT5E
response to sterol (GO:0036314)	0.0266	0.139		PMVK
glycine metabolic process (GO:0006544)	0.029	0.139		GLDC
protein localization to synapse (GO:0035418)	0.029	0.139		NPHS1
glomerular visceral epithelial cell differentiation (GO:0072112)	0.029	0.139		NPHS1
poly-N-acetyllactosamine biosynthetic process (GO:0030311)	0.029	0.139		B3GNT4
nucleoside catabolic process (GO:0009164)	0.029	0.139		NT5E
purine nucleotide catabolic process (GO:0006195)	0.0314	0.139		NT5E
purine-containing compound catabolic process (GO:0072523)	0.0314	0.139		NT5E
AMP metabolic process (GO:0046033)	0.0314	0.139		NT5E
central nervous system neuron axonogenesis (GO:0021955)	0.0314	0.139		EPHB1
central nervous system projection neuron axonogenesis (GO:0021952)	0.0314	0.139		EPHB1
DNA replication-independent nucleosome organization (GO:0034724)	0.0314	0.139		IPO4
atrial cardiac muscle cell action potential (GO:0086014)	0.0314	0.139		KCNJ5
poly-N-acetyllactosamine metabolic process (GO:0030309)	0.0314	0.139		B3GNT4
calcium ion transport (GO:0006816)	0.0323	0.14		CALCRL;ORAI3
regulation of vasculogenesis (GO:2001212)	0.0338	0.143		RIN2
acetyl-CoA metabolic process (GO:0006084)	0.0361	0.143		PMVK
pyrimidine nucleoside metabolic process (GO:0006213)	0.0361	0.143		NT5E
membrane repolarization during cardiac muscle cell action potential (GO:0086013)	0.0361	0.143		KCNJ5
nucleotide catabolic process (GO:0009166)	0.0385	0.146		NT5E
dendritic spine morphogenesis (GO:0060997)	0.0385	0.146		EPHB1
pyrimidine-containing compound catabolic process (GO:0072529)	0.0409	0.146		NT5E
positive regulation of stem cell differentiation (GO:2000738)	0.0409	0.146		LTBP3
positive regulation of stem cell proliferation (GO:2000648)	0.0409	0.146		LTBP3
response to cholesterol (GO:0070723)	0.0456	0.157		PMVK
response to fatty acid (GO:0070542)	0.0456	0.157		GLDC
purinergic nucleotide receptor signaling pathway (GO:0035590)	0.0502	0.169		NT5E
negative regulation of B cell activation (GO:0050869)	0.0526	0.169		BANK1
negative regulation of lymphocyte activation (GO:0051250)	0.0526	0.169		BANK1
protein localization to cell junction (GO:1902414)	0.0526	0.169		NPHS1
extracellular matrix assembly (GO:0085029)	0.0572	0.175		LTBP3
purine nucleotide metabolic process (GO:0006163)	0.0572	0.175		NT5E
purine ribonucleotide catabolic process (GO:0009154)	0.0572	0.175		NT5E
cellular polysaccharide biosynthetic process (GO:0033692)	0.0595	0.179		B3GNT4
dendritic spine organization (GO:0097061)	0.0641	0.186		EPHB1
keratan sulfate biosynthetic process (GO:0018146)	0.0664	0.186		B3GNT4
leukocyte cell-cell adhesion (GO:0007159)	0.0664	0.186		NT5E
regulation of B cell activation (GO:0050864)	0.0664	0.186		BANK1
positive regulation of synapse assembly (GO:0051965)	0.0664	0.186		EPHB1
response to alcohol (GO:0097305)	0.071	0.195		PMVK
keratan sulfate metabolic process (GO:0042339)	0.0778	0.208		B3GNT4
negative chemotaxis (GO:0050919)	0.0778	0.208		LRTM1
regulation of transmembrane transport (GO:0034762)	0.0801	0.208		KCNJ5
secondary alcohol biosynthetic process (GO:1902653)	0.0801	0.208		PMVK
cholesterol biosynthetic process (GO:0006695)	0.0823	0.209		PMVK
regulation of ion transmembrane transport (GO:0034765)	0.0823	0.209		KCNJ5
dendrite morphogenesis (GO:0048813)	0.0846	0.211		EPHB1
axon guidance (GO:0007411)	0.0884	0.214		LRTM1;EPHB1
positive regulation of potassium ion transport (GO:0043268)	0.0891	0.214		KCNJ5
sterol biosynthetic process (GO:0016126)	0.0891	0.214		PMVK
regulation of heart rate by cardiac conduction (GO:0086091)	0.0913	0.214		KCNJ5
DNA replication-independent nucleosome assembly (GO:0006336)	0.0913	0.214		IPO4
negative regulation of protein kinase B signaling (GO:0051898)	0.0935	0.217		BANK1
positive regulation of cation transmembrane transport (GO:1904064)	0.0958	0.217		KCNJ5
visual system development (GO:0150063)	0.0958	0.217		SALL2
potassium ion import across plasma membrane (GO:1990573)	0.098	0.219		KCNJ5
positive regulation of osteoblast differentiation (GO:0045669)	0.102	0.219		ZHX3
positive regulation of potassium ion transmembrane transport (GO:1901381)	0.102	0.219		KCNJ5
positive regulation of cell-matrix adhesion (GO:0001954)	0.102	0.219		RIN2
neurogenesis (GO:0022008)	0.102	0.219		EPHB1
positive regulation of nervous system development (GO:0051962)	0.105	0.221		EPHB1
regulation of synapse assembly (GO:0051963)	0.109	0.228		EPHB1
regulation of stress-activated MAPK cascade (GO:0032872)	0.113	0.229		EPHB1
aminoglycan biosynthetic process (GO:0006023)	0.113	0.229		B3GNT4
receptor internalization (GO:0031623)	0.113	0.229		CALCRL
organic hydroxy compound biosynthetic process (GO:1901617)	0.116	0.231		PMVK
axonogenesis (GO:0007409)	0.117	0.232		LRTM1;EPHB1
regulation of potassium ion transmembrane transport (GO:1901379)	0.124	0.243		KCNJ5
sensory organ development (GO:0007423)	0.129	0.243		SALL2
positive regulation of cell junction assembly (GO:1901890)	0.131	0.243		EPHB1
positive regulation of cell differentiation (GO:0045597)	0.132	0.243		ZHX3;RIN2
nucleosome assembly (GO:0006334)	0.133	0.243		IPO4
eye development (GO:0001654)	0.133	0.243		SALL2
receptor metabolic process (GO:0043112)	0.133	0.243		CALCRL
RNA modification (GO:0009451)	0.133	0.243		PUS3
response to organic cyclic compound (GO:0014070)	0.137	0.248		GLDC
O-glycan processing (GO:0016266)	0.139	0.249		B3GNT4
tRNA processing (GO:0008033)	0.146	0.257		PUS3
steroid biosynthetic process (GO:0006694)	0.148	0.257		PMVK
G protein-coupled receptor signaling pathway, coupled to cyclic nucleotide second messenger (GO:0007187)	0.148	0.257		CALCRL
cell chemotaxis (GO:0060326)	0.156	0.269		EPHB1
sterol metabolic process (GO:0016125)	0.158	0.27		PMVK
nucleic acid metabolic process (GO:0090304)	0.16	0.272		NT5E
establishment of protein localization to organelle (GO:0072594)	0.17	0.28		IPO4
protein import into nucleus (GO:0006606)	0.17	0.28		IPO4
cholesterol metabolic process (GO:0008203)	0.172	0.28		PMVK
import into nucleus (GO:0051170)	0.172	0.28		IPO4
inorganic cation import across plasma membrane (GO:0098659)	0.172	0.28		KCNJ5
regulation of ion transport (GO:0043269)	0.176	0.284		KCNJ5
ephrin receptor signaling pathway (GO:0048013)	0.183	0.29		EPHB1
glycoprotein biosynthetic process (GO:0009101)	0.185	0.29		B3GNT4
regulation of osteoblast differentiation (GO:0045667)	0.185	0.29		ZHX3
B cell activation (GO:0042113)	0.189	0.292		BANK1
regulation of neuron death (GO:1901214)	0.191	0.292		EPHB1
positive regulation of endothelial cell migration (GO:0010595)	0.191	0.292		RIN2
metal ion transport (GO:0030001)	0.195	0.292		CALCRL
protein import (GO:0017038)	0.197	0.292		IPO4
collagen fibril organization (GO:0030199)	0.197	0.292		COL21A1
regulation of endothelial cell migration (GO:0010594)	0.197	0.292		RIN2
cellular amino acid catabolic process (GO:0009063)	0.198	0.292		GLDC
regulation of peptidyl-tyrosine phosphorylation (GO:0050730)	0.202	0.294		BANK1
regulation of lipid metabolic process (GO:0019216)	0.202	0.294		PMVK
regulation of kinase activity (GO:0043549)	0.206	0.295		EPHB1
positive regulation of epithelial cell migration (GO:0010634)	0.206	0.295		RIN2
glycosaminoglycan biosynthetic process (GO:0006024)	0.212	0.299		B3GNT4
supramolecular fiber organization (GO:0097435)	0.212	0.299		COL21A1;LTBP3
protein O-linked glycosylation (GO:0006493)	0.222	0.308		B3GNT4
regulation of cell death (GO:0010941)	0.222	0.308		EPHB1
regulation of JNK cascade (GO:0046328)	0.228	0.311		EPHB1
small GTPase mediated signal transduction (GO:0007264)	0.229	0.311		RIN2
protein localization to nucleus (GO:0034504)	0.229	0.311		IPO4
DNA replication (GO:0006260)	0.233	0.314		FAM111B
sulfur compound biosynthetic process (GO:0044272)	0.243	0.325		B3GNT4
positive regulation of kinase activity (GO:0033674)	0.245	0.325		EPHB1
adenylate cyclase-activating G protein-coupled receptor signaling pathway (GO:0007189)	0.252	0.332		CALCRL
potassium ion transport (GO:0006813)	0.259	0.34		KCNJ5
protein glycosylation (GO:0006486)	0.274	0.354		B3GNT4
regulation of primary metabolic process (GO:0080090)	0.274	0.354		PMVK
positive regulation of peptidyl-tyrosine phosphorylation (GO:0050731)	0.281	0.36		BANK1
negative regulation of inflammatory response to antigenic stimulus (GO:0002862)	0.284	0.36		CALCRL
organic substance transport (GO:0071702)	0.284	0.36		CALCRL
regulation of inflammatory response to antigenic stimulus (GO:0002861)	0.286	0.36		CALCRL
potassium ion transmembrane transport (GO:0071805)	0.29	0.36		KCNJ5
neuron projection morphogenesis (GO:0048812)	0.292	0.36		EPHB1
enzyme linked receptor protein signaling pathway (GO:0007167)	0.292	0.36		EPHB1
receptor-mediated endocytosis (GO:0006898)	0.297	0.361		CALCRL
nitrogen compound transport (GO:0071705)	0.297	0.361		CALCRL
positive regulation of transferase activity (GO:0051347)	0.305	0.37		EPHB1
regulation of cytokine production (GO:0001817)	0.309	0.371		ERMAP
T cell receptor signaling pathway (GO:0050852)	0.322	0.385		ERMAP
protein autophosphorylation (GO:0046777)	0.324	0.385		EPHB1
adenylate cyclase-modulating G protein-coupled receptor signaling pathway (GO:0007188)	0.334	0.394		CALCRL
regulation of MAPK cascade (GO:0043408)	0.336	0.394		EPHB1
neuron projection development (GO:0031175)	0.344	0.401		EPHB1
cation transport (GO:0006812)	0.349	0.404		KCNJ5
negative regulation of immune response (GO:0050777)	0.355	0.409		CALCRL
antigen receptor-mediated signaling pathway (GO:0050851)	0.366	0.419		ERMAP
negative regulation of intracellular signal transduction (GO:1902532)	0.386	0.439		BANK1
regulation of protein kinase B signaling (GO:0051896)	0.4	0.452		BANK1
negative regulation of inflammatory response (GO:0050728)	0.407	0.458		CALCRL
regulation of ERK1 and ERK2 cascade (GO:0070372)	0.444	0.496		EPHB1
positive regulation of phosphorylation (GO:0042327)	0.465	0.516		EPHB1
DNA metabolic process (GO:0006259)	0.496	0.547		NT5E
extracellular matrix organization (GO:0030198)	0.524	0.575		COL21A1
cellular macromolecule biosynthetic process (GO:0034645)	0.54	0.59		FAM111B
intracellular protein transport (GO:0006886)	0.564	0.613		IPO4
protein transport (GO:0015031)	0.599	0.645		CALCRL
positive regulation of protein phosphorylation (GO:0001934)	0.601	0.645		BANK1
transmembrane receptor protein tyrosine kinase signaling pathway (GO:0007169)	0.633	0.675		EPHB1
nervous system development (GO:0007399)	0.67	0.711		EPHB1
negative regulation of transcription, DNA-templated (GO:0045892)	0.682	0.718		ZHX3;ZNF749
negative regulation of nucleic acid-templated transcription (GO:1903507)	0.684	0.718		ZHX3
protein phosphorylation (GO:0006468)	0.708	0.739		EPHB1
negative regulation of cellular macromolecule biosynthetic process (GO:2000113)	0.743	0.772		ZHX3
regulation of transcription by RNA polymerase II (GO:0006357)	0.804	0.83		ZHX3;SALL2;ZNF749;ZBTB8B
regulation of transcription, DNA-templated (GO:0006355)	0.815	0.836		ZHX3;SALL2;ZNF749;ZBTB8B
negative regulation of transcription by RNA polymerase II (GO:0000122)	0.819	0.836		ZNF749
positive regulation of transcription by RNA polymerase II (GO:0045944)	0.898	0.912		SALL2
cellular protein modification process (GO:0006464)	0.924	0.934		B3GNT4
regulation of gene expression (GO:0010468)	0.934	0.939		ERMAP
positive regulation of transcription, DNA-templated (GO:0045893)	0.95	0.95		SALL2
