## Supplementary Table 7 for "Sex-stratified RNA-seq analysis reveals traumatic brain injury-induced transcriptional changes in the female hippocampus conducive to dementia"

### Sheet: Sheet 1 - Frontiers_GREEN_GSEA
Supplemental Table 7. Gene ontology biological process annotated to the green candidate module from the female hippocampus.
Term	P-value	Adjusted P-value	Genes
carboxylic acid biosynthetic process (GO:0046394)	0.00151	0.301	UGDH;CYP4A11
nucleotide-sugar biosynthetic process (GO:0009226)	0.00326	0.301	UGDH;PGM3
protein N-linked glycosylation (GO:0006487)	0.00343	0.301	OST4;PGM3;SLC39A8
protein glycosylation (GO:0006486)	0.0209	0.301	SERP1;PGM3;SLC39A8
regulation of respiratory burst involved in inflammatory response (GO:0060264)	0.0223	0.301	RPS19
negative regulation of CD4-positive, alpha-beta T cell differentiation (GO:0043371)	0.0223	0.301	CBFB
positive regulation of cardiac muscle contraction (GO:0060452)	0.0223	0.301	KCNQ1
positive regulation of CD8-positive, alpha-beta T cell differentiation (GO:0043378)	0.0223	0.301	CBFB
atrial cardiac muscle cell membrane repolarization (GO:0099624)	0.0223	0.301	KCNQ1
cadmium ion transmembrane transport (GO:0070574)	0.0223	0.301	SLC39A8
cadmium ion transport (GO:0015691)	0.0223	0.301	SLC39A8
regulation of endothelial tube morphogenesis (GO:1901509)	0.0223	0.301	ITGAX
membrane repolarization during atrial cardiac muscle cell action potential (GO:0098914)	0.0223	0.301	KCNQ1
membrane repolarization during ventricular cardiac muscle cell action potential (GO:0098915)	0.0223	0.301	KCNQ1
positive regulation of anion transport (GO:1903793)	0.0267	0.301	CYP4A11
regulation of sarcomere organization (GO:0060297)	0.0267	0.301	MYLK3
gastrulation with mouth forming second (GO:0001702)	0.0267	0.301	UGDH
positive regulation of deacetylase activity (GO:0090045)	0.0267	0.301	FNTA
renal system process involved in regulation of blood volume (GO:0001977)	0.0267	0.301	CYP4A11
regulation of digestive system process (GO:0044058)	0.0267	0.301	KCNQ1
neuroepithelial cell differentiation (GO:0060563)	0.0267	0.301	BCCIP
dendrite extension (GO:0097484)	0.0267	0.301	CDKL3
protein geranylgeranylation (GO:0018344)	0.0267	0.301	FNTA
N-acetylneuraminate catabolic process (GO:0019262)	0.0267	0.301	NPL
ribonucleoprotein complex biogenesis (GO:0022613)	0.0299	0.301	RPS19;WDR74
amino sugar catabolic process (GO:0046348)	0.0311	0.301	NPL
regulation by virus of viral protein levels in host cell (GO:0046719)	0.0311	0.301	DYNLT1
regulation of atrial cardiac muscle cell membrane repolarization (GO:0060372)	0.0311	0.301	KCNQ1
regulation of tubulin deacetylation (GO:0090043)	0.0311	0.301	FNTA
negative regulation of heart rate (GO:0010459)	0.0311	0.301	RNLS
regulation of CD8-positive, alpha-beta T cell differentiation (GO:0043376)	0.0311	0.301	CBFB
positive regulation of icosanoid secretion (GO:0032305)	0.0311	0.301	CYP4A11
regulation of cortisol biosynthetic process (GO:2000064)	0.0311	0.301	H6PD
iron import into cell (GO:0033212)	0.0311	0.301	SLC39A8
regulation of ketone biosynthetic process (GO:0010566)	0.0311	0.301	H6PD
positive regulation of respiratory burst (GO:0060267)	0.0311	0.301	RPS19
positive regulation of striated muscle contraction (GO:0045989)	0.0311	0.301	KCNQ1
zinc ion import across plasma membrane (GO:0071578)	0.0311	0.301	SLC39A8
atrial cardiac muscle cell to AV node cell signaling (GO:0086026)	0.0354	0.301	KCNQ1
response to epinephrine (GO:0071871)	0.0354	0.301	KCNQ1
cellular response to epinephrine stimulus (GO:0071872)	0.0354	0.301	KCNQ1
ventricular cardiac muscle cell membrane repolarization (GO:0099625)	0.0354	0.301	KCNQ1
negative regulation of alpha-beta T cell differentiation (GO:0046639)	0.0354	0.301	CBFB
regulation of protein localization (GO:0032880)	0.0357	0.301	DZIP1L;TRIM34
positive regulation of CD8-positive, alpha-beta T cell activation (GO:2001187)	0.0398	0.301	CBFB
positive regulation of DNA-directed DNA polymerase activity (GO:1900264)	0.0398	0.301	RFC4
hormone transport (GO:0009914)	0.0398	0.301	SLC22A9
regulation of DNA-directed DNA polymerase activity (GO:1900262)	0.0398	0.301	RFC4
ornithine metabolic process (GO:0006591)	0.0398	0.301	ODC1
protein hexamerization (GO:0034214)	0.0398	0.301	UGDH
protein prenylation (GO:0018342)	0.0441	0.301	FNTA
arginine metabolic process (GO:0006525)	0.0441	0.301	SLC39A8
iron ion transmembrane transport (GO:0034755)	0.0441	0.301	SLC39A8
omega-hydroxylase P450 pathway (GO:0097267)	0.0441	0.301	CYP4A11
N-acetylneuraminate metabolic process (GO:0006054)	0.0441	0.301	NPL
protein modification process (GO:0036211)	0.0482	0.301	CDKL3;SERP1
cardiac muscle cell membrane repolarization (GO:0099622)	0.0484	0.301	KCNQ1
positive regulation of myelination (GO:0031643)	0.0484	0.301	ITGAX
regulation of inclusion body assembly (GO:0090083)	0.0484	0.301	SNCAIP
UDP-N-acetylglucosamine biosynthetic process (GO:0006048)	0.0484	0.301	PGM3
amino sugar biosynthetic process (GO:0046349)	0.0527	0.301	PGM3
regulation of alcohol biosynthetic process (GO:1902930)	0.0527	0.301	H6PD
negative regulation of heart contraction (GO:0045822)	0.0527	0.301	RNLS
regulation of CD4-positive, alpha-beta T cell differentiation (GO:0043370)	0.0527	0.301	CBFB
carboxylic acid catabolic process (GO:0046395)	0.0527	0.301	NPL
regulation of hemopoiesis (GO:1903706)	0.0527	0.301	CBFB
microtubule anchoring (GO:0034453)	0.0527	0.301	BCCIP
regulation of G protein-coupled receptor signaling pathway (GO:0008277)	0.0527	0.301	FNTA;DYNLT1
negative regulation of CD4-positive, alpha-beta T cell activation (GO:2000515)	0.057	0.301	CBFB
regulation of antigen receptor-mediated signaling pathway (GO:0050854)	0.057	0.301	CBFB
atrial cardiac muscle cell action potential (GO:0086014)	0.057	0.301	KCNQ1
cellular biogenic amine metabolic process (GO:0006576)	0.057	0.301	ODC1
regulation of membrane repolarization (GO:0060306)	0.057	0.301	KCNQ1
UDP-N-acetylglucosamine metabolic process (GO:0006047)	0.057	0.301	PGM3
pentose-phosphate shunt (GO:0006098)	0.057	0.301	H6PD
polyamine metabolic process (GO:0006595)	0.057	0.301	ODC1
positive regulation of alpha-beta T cell differentiation (GO:0046638)	0.0612	0.301	CBFB
renal absorption (GO:0070293)	0.0612	0.301	KCNQ1
intestinal absorption (GO:0050892)	0.0612	0.301	KCNQ1
sodium-independent organic anion transport (GO:0043252)	0.0612	0.301	SLC22A9
positive regulation of protein deacetylation (GO:0090312)	0.0612	0.301	FNTA
manganese ion transport (GO:0006828)	0.0612	0.301	SLC39A8
membrane repolarization during action potential (GO:0086011)	0.0612	0.301	KCNQ1
potassium ion export across plasma membrane (GO:0097623)	0.0612	0.301	KCNQ1
NAD biosynthesis via nicotinamide riboside salvage pathway (GO:0034356)	0.0612	0.301	RNLS
negative regulation of blood pressure (GO:0045776)	0.0654	0.301	RNLS
protein trimerization (GO:0070206)	0.0654	0.301	CLYBL
regulation of secretion (GO:0051046)	0.0654	0.301	KCNQ1
glucosamine-containing compound metabolic process (GO:1901071)	0.0654	0.301	PGM3
cardiac myofibril assembly (GO:0055003)	0.0654	0.301	MYLK3
catecholamine metabolic process (GO:0006584)	0.0654	0.301	SNCAIP
icosanoid biosynthetic process (GO:0046456)	0.0654	0.301	CYP4A11
medium-chain fatty acid metabolic process (GO:0051791)	0.0654	0.301	CYP4A11
positive regulation of secretion (GO:0051047)	0.0654	0.301	CYP4A11
membrane repolarization during cardiac muscle cell action potential (GO:0086013)	0.0654	0.301	KCNQ1
protein homotrimerization (GO:0070207)	0.0654	0.301	CLYBL
negative regulation of immune effector process (GO:0002698)	0.0696	0.31	RPS19
membrane repolarization (GO:0086009)	0.0696	0.31	KCNQ1
regulation of neurotransmitter transport (GO:0051588)	0.0696	0.31	SNCAIP
organic anion transport (GO:0015711)	0.0734	0.318	SLC39A8;SLC22A9
positive regulation of heart rate (GO:0010460)	0.0738	0.318	KCNQ1
ribosomal small subunit assembly (GO:0000028)	0.0738	0.318	RPS19
regulation of ventricular cardiac muscle cell membrane repolarization (GO:0060307)	0.078	0.318	KCNQ1
regulation of catabolic process (GO:0009894)	0.078	0.318	ODC1
positive regulation of nervous system process (GO:0031646)	0.078	0.318	ITGAX
ventricular cardiac muscle cell action potential (GO:0086005)	0.078	0.318	KCNQ1
DNA strand elongation (GO:0022616)	0.078	0.318	RFC4
DNA strand elongation involved in DNA replication (GO:0006271)	0.078	0.318	RFC4
epoxygenase P450 pathway (GO:0019373)	0.0822	0.318	CYP4A11
regulation of bicellular tight junction assembly (GO:2000810)	0.0822	0.318	CBFB
heparan sulfate proteoglycan biosynthetic process (GO:0015012)	0.0822	0.318	UGDH
negative regulation of nervous system development (GO:0051961)	0.0822	0.318	DYNLT1
leukocyte adhesion to vascular endothelial cell (GO:0061756)	0.0822	0.318	SLC39A8
dopamine metabolic process (GO:0042417)	0.0822	0.318	SNCAIP
fatty acid transport (GO:0015908)	0.0863	0.318	SLC22A9
gastrulation (GO:0007369)	0.0863	0.318	UGDH
positive regulation of dendrite morphogenesis (GO:0050775)	0.0863	0.318	CDKL3
positive regulation of heart contraction (GO:0045823)	0.0863	0.318	KCNQ1
modulation by symbiont of entry into host (GO:0052372)	0.0863	0.318	TRIM34
error-prone translesion synthesis (GO:0042276)	0.0904	0.318	RFC4
heparan sulfate proteoglycan metabolic process (GO:0030201)	0.0904	0.318	UGDH
linoleic acid metabolic process (GO:0043651)	0.0904	0.318	CYP4A11
chondroitin sulfate biosynthetic process (GO:0030206)	0.0904	0.318	UGDH
zinc ion transport (GO:0006829)	0.0904	0.318	SLC39A8
NAD biosynthetic process (GO:0009435)	0.0904	0.318	RNLS
error-free translesion synthesis (GO:0070987)	0.0945	0.318	RFC4
regulation of response to cytokine stimulus (GO:0060759)	0.0945	0.318	CBFB
regulation of cardiac muscle cell membrane repolarization (GO:0099623)	0.0945	0.318	KCNQ1
negative regulation of protein dephosphorylation (GO:0035308)	0.0945	0.318	STYXL1
lipid droplet organization (GO:0034389)	0.0945	0.318	HSD17B13
zinc ion transmembrane transport (GO:0071577)	0.0945	0.318	SLC39A8
positive regulation of cell projection organization (GO:0031346)	0.0976	0.32	CDKL3;STYXL1
glucose 6-phosphate metabolic process (GO:0051156)	0.0986	0.32	H6PD
regulation of B cell receptor signaling pathway (GO:0050855)	0.0986	0.32	CBFB
negative regulation of phosphoprotein phosphatase activity (GO:0032515)	0.0986	0.32	STYXL1
positive regulation of morphogenesis of an epithelium (GO:1905332)	0.0986	0.32	ITGAX
establishment of mitotic spindle orientation (GO:0000132)	0.103	0.32	DYNLT1
cardiac muscle cell development (GO:0055013)	0.103	0.32	MYLK3
cellular response to catecholamine stimulus (GO:0071870)	0.103	0.32	KCNQ1
leukotriene metabolic process (GO:0006691)	0.103	0.32	CYP4A11
nucleotide-excision repair, DNA gap filling (GO:0006297)	0.103	0.32	RFC4
regulation of rhodopsin mediated signaling pathway (GO:0022400)	0.107	0.32	FNTA
positive regulation of lipid metabolic process (GO:0045834)	0.107	0.32	HSD17B13
regulation of epidermal cell differentiation (GO:0045604)	0.107	0.32	CBFB
sodium ion homeostasis (GO:0055078)	0.107	0.32	CYP4A11
fatty acid metabolic process (GO:0006631)	0.108	0.32	CYP4A11;ACSM5
regulation of regulatory T cell differentiation (GO:0045589)	0.111	0.32	CBFB
negative regulation of cell development (GO:0010721)	0.111	0.32	DYNLT1
regulation of viral life cycle (GO:1903900)	0.111	0.32	TRIM34
cellular response to drug (GO:0035690)	0.111	0.32	KCNQ1
lamellipodium assembly (GO:0030032)	0.111	0.32	ABLIM3
regulation of myelination (GO:0031641)	0.111	0.32	ITGAX
acute inflammatory response (GO:0002526)	0.115	0.32	MYLK3
positive regulation of cellular component movement (GO:0051272)	0.115	0.32	RPS19
regulation of cell junction assembly (GO:1901888)	0.115	0.32	CBFB
chondroitin sulfate proteoglycan biosynthetic process (GO:0050650)	0.115	0.32	UGDH
positive regulation of striated muscle cell differentiation (GO:0051155)	0.115	0.32	MYLK3
monovalent inorganic cation homeostasis (GO:0055067)	0.115	0.32	CYP4A11
negative regulation of axonogenesis (GO:0050771)	0.119	0.32	CDKL3
negative regulation of phosphatase activity (GO:0010923)	0.119	0.32	STYXL1
sarcomere organization (GO:0045214)	0.119	0.32	MYLK3
cellular zinc ion homeostasis (GO:0006882)	0.119	0.32	SLC39A8
establishment of mitotic spindle localization (GO:0040001)	0.123	0.32	DYNLT1
lamellipodium organization (GO:0097581)	0.123	0.32	ABLIM3
protein N-linked glycosylation via asparagine (GO:0018279)	0.127	0.32	OST4
establishment of spindle orientation (GO:0051294)	0.127	0.32	DYNLT1
heterotypic cell-cell adhesion (GO:0034113)	0.127	0.32	ITGAX
cardiac muscle cell action potential (GO:0086001)	0.127	0.32	KCNQ1
chondroitin sulfate metabolic process (GO:0030204)	0.127	0.32	UGDH
maturation of SSU-rRNA from tricistronic rRNA transcript (SSU-rRNA, 5.8S rRNA, LSU-rRNA) (GO:0000462)	0.127	0.32	RPS19
zinc ion homeostasis (GO:0055069)	0.127	0.32	SLC39A8
negative regulation of axon extension (GO:0030517)	0.131	0.32	CDKL3
proteoglycan biosynthetic process (GO:0030166)	0.131	0.32	UGDH
purine nucleoside bisphosphate metabolic process (GO:0034032)	0.131	0.32	ACSM5
renal water homeostasis (GO:0003091)	0.131	0.32	CYP4A11
cardiac muscle cell action potential involved in contraction (GO:0086002)	0.131	0.32	KCNQ1
ribonucleoside bisphosphate metabolic process (GO:0033875)	0.131	0.32	ACSM5
cellular response to cAMP (GO:0071320)	0.131	0.32	KCNQ1
positive regulation of protein targeting to mitochondrion (GO:1903955)	0.131	0.32	ABLIM3
peptidyl-asparagine modification (GO:0018196)	0.131	0.32	OST4
negative regulation of developmental growth (GO:0048640)	0.134	0.321	CDKL3
positive regulation of immune effector process (GO:0002699)	0.134	0.321	RPS19
regulation of dendrite morphogenesis (GO:0048814)	0.134	0.321	CDKL3
regulation of intracellular estrogen receptor signaling pathway (GO:0033146)	0.134	0.321	CBFB
metal ion export (GO:0070839)	0.134	0.321	KCNQ1
neuron projection extension (GO:1990138)	0.138	0.324	CDKL3
regulation of neurotransmitter secretion (GO:0046928)	0.138	0.324	SNCAIP
cardiac muscle contraction (GO:0060048)	0.142	0.324	KCNQ1
regulation of keratinocyte differentiation (GO:0045616)	0.142	0.324	CBFB
protein insertion into membrane (GO:0051205)	0.142	0.324	SERP1
regulation of blood circulation (GO:1903522)	0.146	0.324	KCNQ1
base-excision repair, gap-filling (GO:0006287)	0.146	0.324	RFC4
bicarbonate transport (GO:0015701)	0.146	0.324	SLC39A8
negative regulation of neurogenesis (GO:0050768)	0.146	0.324	DYNLT1
negative regulation of organelle assembly (GO:1902116)	0.146	0.324	STYXL1
positive regulation of lipid biosynthetic process (GO:0046889)	0.146	0.324	HSD17B13
regulation of ion transmembrane transport (GO:0034765)	0.146	0.324	KCNQ1
maturation of SSU-rRNA (GO:0030490)	0.146	0.324	RPS19
regulation of lipid biosynthetic process (GO:0046890)	0.146	0.324	HSD17B13
regulation of cardiac muscle contraction (GO:0055117)	0.15	0.325	KCNQ1
positive regulation of innate immune response (GO:0045089)	0.15	0.325	RPS19
transition metal ion transport (GO:0000041)	0.15	0.325	SLC39A8
acyl-CoA metabolic process (GO:0006637)	0.154	0.325	ACSM5
glutamine family amino acid metabolic process (GO:0009064)	0.154	0.325	SLC39A8
regulation of intracellular steroid hormone receptor signaling pathway (GO:0033143)	0.154	0.325	CBFB
nucleotide-excision repair, DNA incision, 5'-to lesion (GO:0006296)	0.154	0.325	RFC4
protein insertion into ER membrane (GO:0045048)	0.154	0.325	SERP1
regulation of apoptotic signaling pathway (GO:2001233)	0.158	0.325	STYXL1
regulation of axon extension (GO:0030516)	0.158	0.325	CDKL3
negative regulation of innate immune response (GO:0045824)	0.158	0.325	RPS19
response to cAMP (GO:0051591)	0.158	0.325	KCNQ1
positive regulation of potassium ion transport (GO:0043268)	0.158	0.325	KCNQ1
regulation of phosphoprotein phosphatase activity (GO:0043666)	0.158	0.325	STYXL1
regulation of protein targeting to mitochondrion (GO:1903214)	0.161	0.325	ABLIM3
regulation of T cell differentiation (GO:0045580)	0.161	0.325	CBFB
regulation of viral entry into host cell (GO:0046596)	0.161	0.325	TRIM34
regulation of cellular component biogenesis (GO:0044087)	0.161	0.325	SNCAIP
regulation of heart rate by cardiac conduction (GO:0086091)	0.161	0.325	KCNQ1
nucleotide-excision repair, DNA incision (GO:0033683)	0.161	0.325	RFC4
positive regulation of intrinsic apoptotic signaling pathway (GO:2001244)	0.165	0.328	STYXL1
ribosomal small subunit biogenesis (GO:0042274)	0.165	0.328	RPS19
rRNA metabolic process (GO:0016072)	0.165	0.328	RPS19;WDR74
positive regulation of cation transmembrane transport (GO:1904064)	0.169	0.331	KCNQ1
regulation of cell development (GO:0060284)	0.169	0.331	RPS19
heart contraction (GO:0060047)	0.169	0.331	KCNQ1
ceramide biosynthetic process (GO:0046513)	0.173	0.334	SPTSSA
translesion synthesis (GO:0019985)	0.173	0.334	RFC4
monocyte chemotaxis (GO:0002548)	0.173	0.334	RPS19
anion transport (GO:0006820)	0.176	0.337	SLC22A9
DNA synthesis involved in DNA repair (GO:0000731)	0.176	0.337	RFC4
myofibril assembly (GO:0030239)	0.176	0.337	MYLK3
positive regulation of biosynthetic process (GO:0009891)	0.18	0.338	HSD17B13
positive regulation of potassium ion transmembrane transport (GO:1901381)	0.18	0.338	KCNQ1
metal ion homeostasis (GO:0055065)	0.18	0.338	CYP4A11
mitotic spindle assembly (GO:0090307)	0.18	0.338	BCCIP
rRNA processing (GO:0006364)	0.183	0.342	RPS19;WDR74
action potential (GO:0001508)	0.184	0.342	KCNQ1
erythrocyte differentiation (GO:0030218)	0.188	0.346	RPS19
postreplication repair (GO:0006301)	0.188	0.346	RFC4
base-excision repair (GO:0006284)	0.195	0.355	RFC4
nucleus organization (GO:0006997)	0.195	0.355	RPS19
regulation of protein metabolic process (GO:0051246)	0.195	0.355	ODC1
aminoglycan biosynthetic process (GO:0006023)	0.198	0.36	UGDH
positive regulation of cell morphogenesis involved in differentiation (GO:0010770)	0.202	0.362	CDKL3
regulation of cellular component movement (GO:0051270)	0.202	0.362	RPS19
ribosome assembly (GO:0042255)	0.202	0.362	RPS19
regulation of cellular amine metabolic process (GO:0033238)	0.206	0.367	ODC1
amide biosynthetic process (GO:0043604)	0.209	0.368	SPTSSA
regulation of intrinsic apoptotic signaling pathway (GO:2001242)	0.209	0.368	STYXL1
myeloid cell differentiation (GO:0030099)	0.209	0.368	RPS19
IRE1-mediated unfolded protein response (GO:0036498)	0.213	0.368	SERP1
ribosome biogenesis (GO:0042254)	0.214	0.368	RPS19;WDR74
glycosaminoglycan metabolic process (GO:0030203)	0.216	0.368	UGDH
regulation of cellular amino acid metabolic process (GO:0006521)	0.216	0.368	ODC1
regulation of cyclin-dependent protein kinase activity (GO:1904029)	0.216	0.368	BCCIP
striated muscle contraction (GO:0006941)	0.216	0.368	KCNQ1
regulation of megakaryocyte differentiation (GO:0045652)	0.216	0.368	CBFB
unsaturated fatty acid metabolic process (GO:0033559)	0.216	0.368	CYP4A11
regulation of potassium ion transmembrane transport (GO:1901379)	0.216	0.368	KCNQ1
ceramide metabolic process (GO:0006672)	0.22	0.373	SPTSSA
positive regulation of establishment of protein localization to mitochondrion (GO:1903749)	0.223	0.375	ABLIM3
Rho protein signal transduction (GO:0007266)	0.223	0.375	CTNNAL1
regulation of signal transduction (GO:0009966)	0.224	0.375	DYNLT1;CBFB
arachidonic acid metabolic process (GO:0019369)	0.227	0.375	CYP4A11
renal system development (GO:0072001)	0.227	0.375	CYP4A11
icosanoid metabolic process (GO:0006690)	0.227	0.375	CYP4A11
ribosomal large subunit biogenesis (GO:0042273)	0.227	0.375	WDR74
ncRNA processing (GO:0034470)	0.229	0.377	RPS19;WDR74
membrane lipid biosynthetic process (GO:0046467)	0.23	0.378	SPTSSA
positive regulation of apoptotic signaling pathway (GO:2001235)	0.234	0.381	STYXL1
regulation of secretion by cell (GO:1903530)	0.234	0.381	SNCAIP
positive regulation of DNA biosynthetic process (GO:2000573)	0.241	0.389	RFC4
regulation of DNA-templated transcription, initiation (GO:2000142)	0.241	0.389	CBFB
regulation of neurogenesis (GO:0050767)	0.244	0.393	DYNLT1
amyloid fibril formation (GO:1990000)	0.248	0.394	SNCAIP
organonitrogen compound catabolic process (GO:1901565)	0.248	0.394	NPL
monocarboxylic acid biosynthetic process (GO:0072330)	0.248	0.394	ACSM5
antimicrobial humoral immune response mediated by antimicrobial peptide (GO:0061844)	0.251	0.394	RPS19
regulation of transcription initiation from RNA polymerase II promoter (GO:0060260)	0.251	0.394	CBFB
regulation of cellular ketone metabolic process (GO:0010565)	0.251	0.394	ODC1
plasma membrane organization (GO:0007009)	0.251	0.394	SERP1
extracellular structure organization (GO:0043062)	0.254	0.397	ITGAX;SLC39A8
external encapsulating structure organization (GO:0045229)	0.256	0.398	ITGAX;SLC39A8
anion transmembrane transport (GO:0098656)	0.261	0.406	SLC39A8
interferon-gamma-mediated signaling pathway (GO:0060333)	0.265	0.408	TRIM34
regulation of myeloid cell differentiation (GO:0045637)	0.265	0.408	CBFB
kidney development (GO:0001822)	0.271	0.416	CYP4A11
cilium organization (GO:0044782)	0.274	0.416	ABLIM3;DZIP1L
fatty acid biosynthetic process (GO:0006633)	0.274	0.416	ACSM5
regulation of hematopoietic stem cell differentiation (GO:1902036)	0.274	0.416	CBFB
nucleic acid metabolic process (GO:0090304)	0.274	0.416	WDR74
positive regulation of neurogenesis (GO:0050769)	0.278	0.419	CDKL3
transcription-coupled nucleotide-excision repair (GO:0006283)	0.281	0.42	RFC4
defense response to Gram-negative bacterium (GO:0050829)	0.281	0.42	RPS19
endoplasmic reticulum organization (GO:0007029)	0.281	0.42	SERP1
regulation of cytokine-mediated signaling pathway (GO:0001959)	0.284	0.421	CBFB
sphingolipid biosynthetic process (GO:0030148)	0.284	0.421	SPTSSA
mitotic nuclear division (GO:0140014)	0.284	0.421	BCCIP
regulation of hematopoietic progenitor cell differentiation (GO:1901532)	0.287	0.423	CBFB
nucleic acid phosphodiester bond hydrolysis (GO:0090305)	0.287	0.423	RFC4
cellular protein metabolic process (GO:0044267)	0.289	0.424	CDKL3;SERP1;RPS19
actomyosin structure organization (GO:0031032)	0.291	0.424	MYLK3
purine ribonucleotide metabolic process (GO:0009150)	0.294	0.426	ACSM5
inorganic cation import across plasma membrane (GO:0098659)	0.294	0.426	SLC39A8
lipid biosynthetic process (GO:0008610)	0.303	0.439	ACSM5
positive regulation of cytoskeleton organization (GO:0051495)	0.31	0.445	MYLK3
regulation of cyclin-dependent protein serine/threonine kinase activity (GO:0000079)	0.31	0.445	BCCIP
glycoprotein biosynthetic process (GO:0009101)	0.313	0.446	SERP1
long-chain fatty acid metabolic process (GO:0001676)	0.313	0.446	CYP4A11
spindle assembly (GO:0051225)	0.316	0.449	BCCIP
response to interleukin-1 (GO:0070555)	0.322	0.457	MYLK3
sensory perception of mechanical stimulus (GO:0050954)	0.328	0.461	KCNQ1
positive regulation of neuron projection development (GO:0010976)	0.328	0.461	STYXL1
metal ion transport (GO:0030001)	0.328	0.461	SLC39A8
positive regulation of inflammatory response (GO:0050729)	0.331	0.462	RPS19
transforming growth factor beta receptor signaling pathway (GO:0007179)	0.331	0.462	FNTA
positive regulation of autophagy (GO:0010508)	0.334	0.462	TRIM34
SRP-dependent cotranslational protein targeting to membrane (GO:0006614)	0.334	0.462	RPS19
protein complex oligomerization (GO:0051259)	0.334	0.462	UGDH
regulation of stem cell differentiation (GO:2000736)	0.337	0.462	CBFB
sensory perception of sound (GO:0007605)	0.337	0.462	KCNQ1
positive regulation of supramolecular fiber organization (GO:1902905)	0.337	0.462	MYLK3
regulation of heart contraction (GO:0008016)	0.343	0.467	KCNQ1
cytoplasmic translation (GO:0002181)	0.343	0.467	RPS19
hemopoiesis (GO:0030097)	0.346	0.468	PGM3
cotranslational protein targeting to membrane (GO:0006613)	0.346	0.468	RPS19
inorganic cation transmembrane transport (GO:0098662)	0.35	0.472	KCNQ1;SLC39A8
cellular transition metal ion homeostasis (GO:0046916)	0.352	0.473	SLC39A8
glycosaminoglycan biosynthetic process (GO:0006024)	0.355	0.476	UGDH
plasma membrane bounded cell projection assembly (GO:0120031)	0.357	0.476	ABLIM3;DZIP1L
protein O-linked glycosylation (GO:0006493)	0.369	0.489	PGM3
positive regulation of vasculature development (GO:1904018)	0.369	0.489	ITGAX
regulation of protein catabolic process (GO:0042176)	0.369	0.489	ODC1
protein targeting to ER (GO:0045047)	0.372	0.49	RPS19
cellular response to organonitrogen compound (GO:0071417)	0.372	0.49	KCNQ1
nucleotide-excision repair (GO:0006289)	0.378	0.496	RFC4
DNA replication (GO:0006260)	0.386	0.506	RFC4
modulation of chemical synaptic transmission (GO:0050804)	0.389	0.508	SNCAIP
extracellular matrix organization (GO:0030198)	0.392	0.509	ITGAX;SLC39A8
regulation of Wnt signaling pathway (GO:0030111)	0.395	0.509	CBFB
cellular divalent inorganic cation homeostasis (GO:0072503)	0.395	0.509	SLC39A8
regulation of protein serine/threonine kinase activity (GO:0071900)	0.395	0.509	BCCIP
sulfur compound biosynthetic process (GO:0044272)	0.4	0.513	UGDH
nuclear-transcribed mRNA catabolic process, nonsense-mediated decay (GO:0000184)	0.4	0.513	RPS19
cellular response to transforming growth factor beta stimulus (GO:0071560)	0.403	0.515	FNTA
cellular amide metabolic process (GO:0043603)	0.406	0.517	ACSM5
positive regulation of angiogenesis (GO:0045766)	0.408	0.517	ITGAX
sphingolipid metabolic process (GO:0006665)	0.408	0.517	SPTSSA
protein polyubiquitination (GO:0000209)	0.414	0.52	CBFB;TRIM34
cellular macromolecule biosynthetic process (GO:0034645)	0.414	0.52	RFC4;RPS19
cilium assembly (GO:0060271)	0.414	0.52	ABLIM3;DZIP1L
cellular response to interferon-gamma (GO:0071346)	0.422	0.527	TRIM34
protein homooligomerization (GO:0051260)	0.422	0.527	CLYBL
potassium ion transport (GO:0006813)	0.424	0.528	KCNQ1
negative regulation of cell growth (GO:0030308)	0.435	0.54	CDKL3
microtubule cytoskeleton organization involved in mitosis (GO:1902850)	0.44	0.545	BCCIP
DNA-dependent DNA replication (GO:0006261)	0.442	0.546	RFC4
regulation of response to external stimulus (GO:0032101)	0.445	0.546	FNTA
regulation of primary metabolic process (GO:0080090)	0.445	0.546	ODC1
RNA metabolic process (GO:0016070)	0.452	0.552	WDR74
transmembrane receptor protein serine/threonine kinase signaling pathway (GO:0007178)	0.452	0.552	FNTA
ribonucleoprotein complex assembly (GO:0022618)	0.46	0.558	RPS19
organic substance transport (GO:0071702)	0.46	0.558	SLC22A9
positive regulation of multicellular organismal process (GO:0051240)	0.462	0.559	RPS19;ITGAX
regulation of cellular component organization (GO:0051128)	0.467	0.563	SNCAIP
potassium ion transmembrane transport (GO:0071805)	0.467	0.563	KCNQ1
positive regulation of cellular catabolic process (GO:0031331)	0.472	0.566	TRIM34
Ras protein signal transduction (GO:0007265)	0.474	0.566	CTNNAL1
protein localization to organelle (GO:0033365)	0.474	0.566	SERP1
neuron development (GO:0048666)	0.477	0.566	UGDH
monocarboxylic acid metabolic process (GO:0032787)	0.477	0.566	CYP4A11
positive regulation of intracellular protein transport (GO:0090316)	0.488	0.577	ABLIM3
positive regulation of transferase activity (GO:0051347)	0.488	0.577	RFC4
positive regulation of hydrolase activity (GO:0051345)	0.491	0.578	FNTA
cellular response to organic cyclic compound (GO:0071407)	0.493	0.58	KCNQ1
cellular response to interleukin-1 (GO:0071347)	0.504	0.589	MYLK3
positive regulation of NF-kappaB transcription factor activity (GO:0051092)	0.504	0.589	TRIM34
regulation of signal transduction by p53 class mediator (GO:1901796)	0.507	0.589	RFC4
regulation of cell differentiation (GO:0045595)	0.507	0.589	CBFB
mitotic spindle organization (GO:0007052)	0.509	0.59	BCCIP
organonitrogen compound biosynthetic process (GO:1901566)	0.511	0.591	SPTSSA
peptide biosynthetic process (GO:0043043)	0.52	0.6	RPS19
regulation of neuron projection development (GO:0010975)	0.526	0.606	STYXL1
positive regulation of I-kappaB kinase/NF-kappaB signaling (GO:0043123)	0.539	0.617	TRIM34
nuclear-transcribed mRNA catabolic process (GO:0000956)	0.539	0.617	RPS19
phosphorylation (GO:0016310)	0.54	0.617	CDKL3;MYLK3
neuron differentiation (GO:0030182)	0.545	0.621	UGDH
defense response to bacterium (GO:0042742)	0.549	0.625	RPS19
organelle assembly (GO:0070925)	0.573	0.65	ABLIM3;DZIP1L
regulation of nucleic acid-templated transcription (GO:1903506)	0.58	0.655	TGIF2;SLC39A8
regulation of intracellular signal transduction (GO:1902531)	0.588	0.664	RFC4;STYXL1
endomembrane system organization (GO:0010256)	0.594	0.669	SERP1
regulation of macromolecule metabolic process (GO:0060255)	0.596	0.669	TRIM34
regulation of angiogenesis (GO:0045765)	0.602	0.673	ITGAX
negative regulation of inflammatory response (GO:0050728)	0.618	0.69	RPS19
negative regulation of multicellular organismal process (GO:0051241)	0.621	0.69	RPS19
translation (GO:0006412)	0.621	0.69	RPS19
regulation of cellular macromolecule biosynthetic process (GO:2000112)	0.626	0.694	TGIF2;SLC39A8
positive regulation of cell motility (GO:2000147)	0.633	0.698	ITGAX
transcription, DNA-templated (GO:0006351)	0.633	0.698	CBFB
regulation of I-kappaB kinase/NF-kappaB signaling (GO:0043122)	0.638	0.702	TRIM34
neutrophil degranulation (GO:0043312)	0.641	0.703	DYNLT1;ITGAX
cellular response to cytokine stimulus (GO:0071345)	0.642	0.703	ITGAX;MYLK3
neutrophil activation involved in immune response (GO:0002283)	0.645	0.704	DYNLT1;ITGAX
neutrophil mediated immunity (GO:0002446)	0.649	0.705	DYNLT1;ITGAX
regulation of autophagy (GO:0010506)	0.649	0.705	TRIM34
protein phosphorylation (GO:0006468)	0.658	0.712	CDKL3;MYLK3
membrane organization (GO:0061024)	0.666	0.72	SERP1
positive regulation of DNA-binding transcription factor activity (GO:0051091)	0.673	0.725	TRIM34
RNA splicing, via transesterification reactions with bulged adenosine as nucleophile (GO:0000377)	0.68	0.731	SF3B6
protein ubiquitination (GO:0016567)	0.688	0.738	CBFB;TRIM34
positive regulation of cell migration (GO:0030335)	0.705	0.755	ITGAX
positive regulation of intracellular signal transduction (GO:1902533)	0.709	0.757	STYXL1;TRIM34
mRNA splicing, via spliceosome (GO:0000398)	0.712	0.758	SF3B6
DNA metabolic process (GO:0006259)	0.716	0.761	RFC4
regulation of gene expression (GO:0010468)	0.722	0.766	TGIF2;ITGAX;SLC39A8;TRIM34
DNA repair (GO:0006281)	0.742	0.785	RFC4
mRNA processing (GO:0006397)	0.744	0.785	SF3B6
innate immune response (GO:0045087)	0.747	0.785	TRIM34
MAPK cascade (GO:0000165)	0.748	0.785	FNTA
transcription by RNA polymerase II (GO:0006366)	0.767	0.803	CBFB
cellular response to oxygen-containing compound (GO:1901701)	0.77	0.804	KCNQ1
cytokine-mediated signaling pathway (GO:0019221)	0.773	0.806	ITGAX;TRIM34
positive regulation of cellular process (GO:0048522)	0.777	0.808	RPS19;ITGAX
cellular response to DNA damage stimulus (GO:0006974)	0.797	0.826	RFC4
supramolecular fiber organization (GO:0097435)	0.798	0.826	SNCAIP
gene expression (GO:0010467)	0.802	0.828	RPS19
negative regulation of transcription by RNA polymerase II (GO:0000122)	0.818	0.843	TGIF2;CBFB
positive regulation of macromolecule metabolic process (GO:0010604)	0.826	0.849	ITGAX
regulation of cell migration (GO:0030334)	0.844	0.864	ITGAX
protein modification by small protein conjugation (GO:0032446)	0.845	0.864	TRIM34
cellular protein modification process (GO:0006464)	0.846	0.864	CDKL3;SERP1;MYLK3
organelle organization (GO:0006996)	0.853	0.868	HSD17B13
positive regulation of cell population proliferation (GO:0008284)	0.885	0.899	ITGAX
positive regulation of gene expression (GO:0010628)	0.889	0.902	ITGAX
negative regulation of transcription, DNA-templated (GO:0045892)	0.931	0.942	TGIF2;CBFB
regulation of cell population proliferation (GO:0042127)	0.97	0.979	ITGAX
positive regulation of transcription by RNA polymerase II (GO:0045944)	0.985	0.992	MACC1
regulation of transcription by RNA polymerase II (GO:0006357)	0.992	0.995	TGIF2;CBFB;MACC1;ZNF222
regulation of transcription, DNA-templated (GO:0006355)	0.993	0.995	TGIF2;CBFB;SLC39A8;ZNF222
positive regulation of transcription, DNA-templated (GO:0045893)	0.996	0.996	MACC1
