## Supplementary Table 8 for "Sex-stratified RNA-seq analysis reveals traumatic brain injury-induced transcriptional changes in the female hippocampus conducive to dementia"

### Sheet: Sheet 1 - Frontiers_RED_GSEA
Supplemental Table 8. Gene ontology biological process annotated to the red candidate module from the female hippocampus.
Term	P-value	Adjusted P-value	Genes
positive regulation of killing of cells of other organism (GO:0051712)	9.5e-05	0.0269	SYK;CLEC7A
positive regulation of MHC class II biosynthetic process (GO:0045348)	0.000177	0.0269	CIITA;TMEM106A
positive regulation of monocyte chemotactic protein-1 production (GO:0071639)	0.000177	0.0269	SYK;CLEC7A
regulation of monocyte chemotactic protein-1 production (GO:0071637)	0.000346	0.0333	SYK;CLEC7A
regulation of MHC class II biosynthetic process (GO:0045346)	0.000414	0.0333	CIITA;TMEM106A
regulation of phagocytosis (GO:0050764)	0.000437	0.0333	SYK;CLEC7A;MERTK
positive regulation of superoxide anion generation (GO:0032930)	0.000569	0.0333	SYK;CLEC7A
positive regulation of cell killing (GO:0031343)	0.000655	0.0333	SYK;CLEC7A
regulation of superoxide anion generation (GO:0032928)	0.000655	0.0333	SYK;CLEC7A
regulation of mast cell degranulation (GO:0043304)	0.000748	0.0342	CD84;SYK
regulation of B cell differentiation (GO:0045577)	0.00095	0.0352	SYK;ZFP36L2
positive regulation of interleukin-6 production (GO:0032755)	0.000963	0.0352	SYK;CLEC7A;TMEM106A
positive regulation of tumor necrosis factor production (GO:0032760)	0.001	0.0352	SYK;CLEC7A;TMEM106A
positive regulation of tumor necrosis factor superfamily cytokine production (GO:1903557)	0.00116	0.0378	SYK;CLEC7A;TMEM106A
positive regulation of nitric oxide metabolic process (GO:1904407)	0.00231	0.0704	CLEC7A;TMEM106A
regulation of interleukin-6 production (GO:0032675)	0.00278	0.0721	SYK;CLEC7A;TMEM106A
positive regulation of metabolic process (GO:0009893)	0.003	0.0721	SYK;CLEC7A;ADRB2
positive regulation of interleukin-10 production (GO:0032733)	0.00301	0.0721	SYK;CLEC7A
cellular response to lectin (GO:1990858)	0.00315	0.0721	SYK;CLEC7A;PSME1
stimulatory C-type lectin receptor signaling pathway (GO:0002223)	0.00315	0.0721	SYK;CLEC7A;PSME1
positive regulation of interleukin-12 production (GO:0032735)	0.00339	0.0722	SYK;CLEC7A
innate immune response activating cell surface receptor signaling pathway (GO:0002220)	0.00347	0.0722	SYK;CLEC7A;PSME1
macrophage activation (GO:0042116)	0.0038	0.0743	SYK;TMEM106A
regulation of tumor necrosis factor production (GO:0032680)	0.0039	0.0743	SYK;CLEC7A;TMEM106A
response to amyloid-beta (GO:1904645)	0.00563	0.103	MMP2;ADRB2
regulation of interleukin-10 production (GO:0032653)	0.00667	0.115	SYK;CLEC7A
positive regulation of reactive oxygen species metabolic process (GO:2000379)	0.00694	0.115	SYK;CLEC7A
regulation of interleukin-12 production (GO:0032655)	0.00751	0.115	SYK;CLEC7A
cellular response to cytokine stimulus (GO:0071345)	0.00752	0.115	PTPN18;SYK;MMP2;CSF2RA;ZFP36L2
positive regulation of chemokine production (GO:0032722)	0.00809	0.115	SYK;CLEC7A
positive regulation of phagocytosis (GO:0050766)	0.00809	0.115	CLEC7A;MERTK
regulation of MAPK cascade (GO:0043408)	0.00874	0.115	SYK;ADRB2;TMEM106A
positive regulation of interleukin-1 beta production (GO:0032731)	0.00899	0.115	CLEC7A;TMEM106A
positive regulation of interleukin-8 production (GO:0032757)	0.0106	0.115	SYK;CLEC7A
positive regulation of cysteine-type endopeptidase activity (GO:2001056)	0.0109	0.115	SYK;CLEC7A
positive regulation of interleukin-1 production (GO:0032732)	0.0109	0.115	CLEC7A;TMEM106A
positive regulation of AMPA receptor activity (GO:2000969)	0.0127	0.115	ADRB2
positive regulation of cAMP-dependent protein kinase activity (GO:2000481)	0.0127	0.115	ADRB2
cadmium ion transmembrane transport (GO:0070574)	0.0127	0.115	SLC30A1
cadmium ion transport (GO:0015691)	0.0127	0.115	SLC30A1
regulation of cell maturation (GO:1903429)	0.0127	0.115	CLEC7A
negative regulation of mast cell activation involved in immune response (GO:0033007)	0.0127	0.115	CD84
positive regulation of leukocyte mediated immunity (GO:0002705)	0.0127	0.115	CLEC7A
regulation of dendritic cell cytokine production (GO:0002730)	0.0127	0.115	CLEC7A
positive regulation of mast cell activation involved in immune response (GO:0033008)	0.0127	0.115	SYK
positive regulation of MHC class I biosynthetic process (GO:0045345)	0.0127	0.115	CIITA
negative regulation of smooth muscle contraction (GO:0045986)	0.0127	0.115	ADRB2
regulation of neutrophil activation (GO:1902563)	0.0127	0.115	SYK
regulation of neutrophil degranulation (GO:0043313)	0.0127	0.115	SYK
peptidyl-lysine oxidation (GO:0018057)	0.0127	0.115	LOXL3
positive regulation of autophagosome maturation (GO:1901098)	0.0152	0.115	ADRB2
activation of transmembrane receptor protein tyrosine kinase activity (GO:0007171)	0.0152	0.115	ADRB2
regulation of superoxide metabolic process (GO:0090322)	0.0152	0.115	SYK
regulation of T-helper 17 cell lineage commitment (GO:2000328)	0.0152	0.115	LOXL3
response to granulocyte macrophage colony-stimulating factor (GO:0097012)	0.0152	0.115	ZFP36L2
negative regulation of mast cell activation (GO:0033004)	0.0152	0.115	CD84
negative regulation of myeloid leukocyte mediated immunity (GO:0002887)	0.0152	0.115	CD84
cellular response to granulocyte macrophage colony-stimulating factor stimulus (GO:0097011)	0.0152	0.115	ZFP36L2
negative regulation of inflammatory response (GO:0050728)	0.0168	0.115	SYK;ADRB2;AOAH
negative regulation of cell cycle phase transition (GO:1901988)	0.0177	0.115	ZFP36L2
aldehyde catabolic process (GO:0046185)	0.0177	0.115	HOGA1
positive regulation of integrin-mediated signaling pathway (GO:2001046)	0.0177	0.115	LOXL3
positive regulation of interleukin-23 production (GO:0032747)	0.0177	0.115	CLEC7A
negative regulation of neurotransmitter secretion (GO:0046929)	0.0177	0.115	SLC30A1
positive regulation of respiratory burst (GO:0060267)	0.0177	0.115	CLEC7A
regulation of MHC class I biosynthetic process (GO:0045343)	0.0177	0.115	CIITA
definitive hemopoiesis (GO:0060216)	0.0177	0.115	ZFP36L2
regulation of interleukin-8 production (GO:0032677)	0.0182	0.115	SYK;CLEC7A
glycoprotein biosynthetic process (GO:0009101)	0.019	0.115	B3GALT5;TMEM106A
regulation of interleukin-1 beta production (GO:0032651)	0.019	0.115	CLEC7A;TMEM106A
transmembrane receptor protein tyrosine kinase signaling pathway (GO:0007169)	0.0194	0.115	SYK;MMP2;ADRB2;MERTK
negative regulation of calcium ion import (GO:0090281)	0.0202	0.115	SLC30A1
regulation of alpha-beta T cell proliferation (GO:0046640)	0.0202	0.115	SYK
positive regulation of dendritic cell cytokine production (GO:0002732)	0.0202	0.115	CLEC7A
glyoxylate metabolic process (GO:0046487)	0.0202	0.115	HOGA1
negative regulation of T-helper 17 cell differentiation (GO:2000320)	0.0202	0.115	LOXL3
regulation of interleukin-18 production (GO:0032661)	0.0202	0.115	CD84
regulation of nitric oxide metabolic process (GO:0080164)	0.0202	0.115	TMEM106A
cytokine-mediated signaling pathway (GO:0019221)	0.0206	0.115	CIITA;SYK;MMP2;PSME1;CSF2RA
regulation of cysteine-type endopeptidase activity involved in apoptotic process (GO:0043281)	0.0217	0.115	SYK;CLEC7A
regulation of stem cell differentiation (GO:2000736)	0.0226	0.115	PSME1;ZFP36L2
positive regulation of transport (GO:0051050)	0.0226	0.115	CLEC7A;MERTK
regulation of respiratory burst (GO:0060263)	0.0227	0.115	CLEC7A
positive regulation of B cell differentiation (GO:0045579)	0.0227	0.115	SYK
negative regulation of leukocyte degranulation (GO:0043301)	0.0227	0.115	CD84
positive regulation of mast cell degranulation (GO:0043306)	0.0227	0.115	SYK
negative regulation of systemic arterial blood pressure (GO:0003085)	0.0227	0.115	ADRB2
positive regulation of protein kinase A signaling (GO:0010739)	0.0227	0.115	ADRB2
regulation of interleukin-23 production (GO:0032667)	0.0227	0.115	CLEC7A
regulation of leukocyte degranulation (GO:0043300)	0.0227	0.115	SYK
positive regulation of cellular component biogenesis (GO:0044089)	0.0231	0.115	SYK;CLEC7A
negative regulation of mitotic cell cycle phase transition (GO:1901991)	0.0231	0.115	PSME1;ZFP36L2
hemopoiesis (GO:0030097)	0.024	0.118	RUNX2;ZFP36L2
regulation of store-operated calcium entry (GO:2001256)	0.0252	0.119	CD84
regulation of T-helper 17 type immune response (GO:2000316)	0.0252	0.119	CLEC7A
regulation of cell activation (GO:0050865)	0.0252	0.119	SYK
regulation of mast cell activation (GO:0033003)	0.0252	0.119	CD84
positive regulation of cold-induced thermogenesis (GO:0120162)	0.0254	0.119	SYK;ADRB2
protein oxidation (GO:0018158)	0.0277	0.119	LOXL3
positive regulation of bone resorption (GO:0045780)	0.0277	0.119	SYK
interleukin-2-mediated signaling pathway (GO:0038110)	0.0277	0.119	SYK
cellular response to interleukin-2 (GO:0071352)	0.0277	0.119	SYK
somite development (GO:0061053)	0.0277	0.119	LOXL3
cellular response to UV-A (GO:0071492)	0.0277	0.119	MMP2
desensitization of G protein-coupled receptor signaling pathway (GO:0002029)	0.0277	0.119	ADRB2
regulation of myeloid leukocyte mediated immunity (GO:0002886)	0.0277	0.119	SYK
negative regulation of leukocyte apoptotic process (GO:2000107)	0.0302	0.123	MERTK
positive regulation of T-helper 17 type immune response (GO:2000318)	0.0302	0.123	CLEC7A
poly-N-acetyllactosamine biosynthetic process (GO:0030311)	0.0302	0.123	B3GALT5
Fc-epsilon receptor signaling pathway (GO:0038095)	0.0326	0.123	SYK;PSME1
positive regulation of adaptive immune response based on somatic recombination of immune receptors built from immunoglobulin superfamily domains (GO:0002824)	0.0327	0.123	CLEC7A
positive regulation of calcium-mediated signaling (GO:0050850)	0.0327	0.123	CLEC7A
antifungal innate immune response (GO:0061760)	0.0327	0.123	CLEC7A
regulation of autophagosome maturation (GO:1901096)	0.0327	0.123	ADRB2
negative regulation of stem cell differentiation (GO:2000737)	0.0327	0.123	ZFP36L2
spinal cord development (GO:0021510)	0.0327	0.123	LOXL3
regulation of homotypic cell-cell adhesion (GO:0034110)	0.0327	0.123	SYK
macrophage activation involved in immune response (GO:0002281)	0.0327	0.123	SYK
poly-N-acetyllactosamine metabolic process (GO:0030309)	0.0327	0.123	B3GALT5
Fc receptor signaling pathway (GO:0038093)	0.0332	0.123	SYK;PSME1
positive regulation of cellular component organization (GO:0051130)	0.0343	0.123	SYK;CLEC7A
regulation of cAMP-dependent protein kinase activity (GO:2000479)	0.0351	0.123	ADRB2
response to UV-A (GO:0070141)	0.0351	0.123	MMP2
positive regulation of leukocyte degranulation (GO:0043302)	0.0351	0.123	SYK
cellular response to low-density lipoprotein particle stimulus (GO:0071404)	0.0351	0.123	SYK
regulation of integrin-mediated signaling pathway (GO:2001044)	0.0351	0.123	LOXL3
positive regulation of protein-containing complex disassembly (GO:0043243)	0.0351	0.123	ADRB2
T cell differentiation in thymus (GO:0033077)	0.0351	0.123	ZFP36L2
defense response to protozoan (GO:0042832)	0.0351	0.123	CLEC7A
vasodilation (GO:0042311)	0.0351	0.123	ADRB2
regulation of protein-containing complex assembly (GO:0043254)	0.0354	0.123	SYK;CLEC7A
positive regulation of protein-containing complex assembly (GO:0031334)	0.0365	0.125	SYK;CLEC7A
positive regulation of cysteine-type endopeptidase activity involved in apoptotic process (GO:0043280)	0.037	0.125	SYK;CLEC7A
negative regulation of leukocyte activation (GO:0002695)	0.0376	0.125	CD84
positive regulation of nuclear-transcribed mRNA catabolic process, deadenylation-dependent decay (GO:1900153)	0.0376	0.125	ZFP36L2
regulation of lymphocyte activation (GO:0051249)	0.0376	0.125	CLEC7A
regulation of nuclear-transcribed mRNA catabolic process, deadenylation-dependent decay (GO:1900151)	0.0376	0.125	ZFP36L2
regulation of mRNA catabolic process (GO:0061013)	0.0388	0.126	PSME1;ZFP36L2
3'-UTR-mediated mRNA destabilization (GO:0061158)	0.04	0.126	ZFP36L2
positive regulation of alpha-beta T cell proliferation (GO:0046641)	0.04	0.126	SYK
cellular polysaccharide catabolic process (GO:0044247)	0.04	0.126	AOAH
regulation of ERBB signaling pathway (GO:1901184)	0.04	0.126	PTPN18
cellular response to corticosteroid stimulus (GO:0071384)	0.04	0.126	ZFP36L2
regulation of granulocyte macrophage colony-stimulating factor production (GO:0032645)	0.04	0.126	CD84
neutrophil activation (GO:0042119)	0.04	0.126	SYK
innate immune response (GO:0045087)	0.0417	0.129	CIITA;SYK;CLEC7A
MAPK cascade (GO:0000165)	0.0421	0.129	PSME1;CSF2RA;ZFP36L2
adenylate cyclase-activating adrenergic receptor signaling pathway (GO:0071880)	0.0425	0.129	ADRB2
positive regulation of cytokine production involved in inflammatory response (GO:1900017)	0.0425	0.129	CLEC7A
cellular modified amino acid catabolic process (GO:0042219)	0.0425	0.129	HOGA1
negative regulation of viral entry into host cell (GO:0046597)	0.0425	0.129	CIITA
positive regulation of macromolecule biosynthetic process (GO:0010557)	0.0429	0.129	CIITA;TMEM106A
positive regulation of canonical Wnt signaling pathway (GO:0090263)	0.0435	0.129	LRRK1;PSME1
negative regulation of biosynthetic process (GO:0009890)	0.0449	0.129	CIITA
positive regulation of cell adhesion mediated by integrin (GO:0033630)	0.0449	0.129	SYK
positive regulation of interleukin-4 production (GO:0032753)	0.0449	0.129	SYK
cellular response to glucocorticoid stimulus (GO:0071385)	0.0449	0.129	ZFP36L2
regulation of platelet aggregation (GO:0090330)	0.0449	0.129	SYK
negative regulation of inflammatory response to antigenic stimulus (GO:0002862)	0.0471	0.129	SYK;ADRB2
negative regulation of calcium ion transport (GO:0051926)	0.0474	0.129	SLC30A1
carbohydrate derivative catabolic process (GO:1901136)	0.0474	0.129	AOAH
regulation of collagen biosynthetic process (GO:0032965)	0.0474	0.129	CIITA
positive regulation of leukocyte activation (GO:0002696)	0.0474	0.129	CLEC7A
nuclear membrane organization (GO:0071763)	0.0474	0.129	TMEM43
myeloid cell activation involved in immune response (GO:0002275)	0.0474	0.129	SYK
regulation of inflammatory response to antigenic stimulus (GO:0002861)	0.0478	0.129	SYK;ADRB2
enzyme linked receptor protein signaling pathway (GO:0007167)	0.0496	0.129	SYK;MERTK
positive regulation of alpha-beta T cell activation (GO:0046635)	0.0498	0.129	SYK
adrenergic receptor signaling pathway (GO:0071875)	0.0498	0.129	ADRB2
regulation of smooth muscle contraction (GO:0006940)	0.0498	0.129	ADRB2
positive regulation of lymphocyte differentiation (GO:0045621)	0.0498	0.129	SYK
positive regulation of nitrogen compound metabolic process (GO:0051173)	0.0498	0.129	TMEM106A
negative regulation of viral life cycle (GO:1903901)	0.0498	0.129	CIITA
regulation of lymphocyte differentiation (GO:0045619)	0.0498	0.129	ZFP36L2
cortical actin cytoskeleton organization (GO:0030866)	0.0498	0.129	FMNL3
regulation of protein kinase A signaling (GO:0010738)	0.0498	0.129	ADRB2
receptor-mediated endocytosis (GO:0006898)	0.0515	0.131	SYK;ADRB2
monocarboxylic acid metabolic process (GO:0032787)	0.0515	0.131	HOGA1;AOAH
nuclear envelope organization (GO:0006998)	0.0522	0.131	TMEM43
positive regulation of transcription from RNA polymerase II promoter involved in cellular response to chemical stimulus (GO:1901522)	0.0522	0.131	RUNX2
positive regulation of vascular associated smooth muscle cell proliferation (GO:1904707)	0.0522	0.131	MMP2
zinc ion transport (GO:0006829)	0.0522	0.131	SLC30A1
regulation of mRNA stability (GO:0043488)	0.0535	0.134	PSME1;ZFP36L2
positive regulation of cytokine production (GO:0001819)	0.0538	0.134	SYK;CLEC7A;TMEM106A
positive regulation of peptidase activity (GO:0010952)	0.0547	0.134	PSME1
zinc ion transmembrane transport (GO:0071577)	0.0547	0.134	SLC30A1
regulation of platelet activation (GO:0010543)	0.0547	0.134	SYK
response to cytokine (GO:0034097)	0.0561	0.136	PTPN18;CIITA
ERK1 and ERK2 cascade (GO:0070371)	0.0571	0.137	ZFP36L2
regulation of interleukin-4 production (GO:0032673)	0.0571	0.137	SYK
oligosaccharide biosynthetic process (GO:0009312)	0.0571	0.137	B3GALT5
positive regulation of Wnt signaling pathway (GO:0030177)	0.0581	0.138	LRRK1;PSME1
carbohydrate biosynthetic process (GO:0016051)	0.0595	0.139	B3GALT5
negative regulation of synaptic transmission (GO:0050805)	0.0595	0.139	SLC30A1
defense response to fungus (GO:0050832)	0.0595	0.139	CLEC7A
cellular response to growth factor stimulus (GO:0071363)	0.0615	0.141	RUNX2;ZFP36L2
regulation of proteolysis involved in cellular protein catabolic process (GO:1903050)	0.0619	0.141	PSME1
regulation of AMPA receptor activity (GO:2000311)	0.0619	0.141	ADRB2
regulation of calcium ion import (GO:0090279)	0.0619	0.141	SLC30A1
cellular polysaccharide biosynthetic process (GO:0033692)	0.0619	0.141	B3GALT5
positive regulation of interleukin-2 production (GO:0032743)	0.0643	0.146	CLEC7A
response to glucocorticoid (GO:0051384)	0.0667	0.149	ZFP36L2
cellular lipid catabolic process (GO:0044242)	0.0667	0.149	AOAH
positive regulation of nitric oxide biosynthetic process (GO:0045429)	0.0667	0.149	CLEC7A
monocarboxylic acid catabolic process (GO:0072329)	0.0667	0.149	HOGA1
regulation of B cell activation (GO:0050864)	0.069	0.149	ZFP36L2
regulation of calcineurin-NFAT signaling cascade (GO:0070884)	0.069	0.149	CLEC7A
regulation of calcium-mediated signaling (GO:0050848)	0.069	0.149	CLEC7A
cellular response to epidermal growth factor stimulus (GO:0071364)	0.069	0.149	ZFP36L2
leukocyte cell-cell adhesion (GO:0007159)	0.069	0.149	SYK
cellular zinc ion homeostasis (GO:0006882)	0.069	0.149	SLC30A1
positive regulation of response to wounding (GO:1903036)	0.069	0.149	CLEC7A
positive regulation of I-kappaB kinase/NF-kappaB signaling (GO:0043123)	0.0706	0.151	CLEC7A;TMEM106A
alpha-amino acid catabolic process (GO:1901606)	0.0738	0.155	HOGA1
positive regulation of endopeptidase activity (GO:0010950)	0.0738	0.155	PSME1
respiratory tube development (GO:0030323)	0.0738	0.155	LOXL3
zinc ion homeostasis (GO:0055069)	0.0738	0.155	SLC30A1
negative regulation of immune response (GO:0050777)	0.0756	0.159	SYK;ADRB2
ERBB2 signaling pathway (GO:0038128)	0.0785	0.162	PTPN18
chondrocyte differentiation (GO:0002062)	0.0785	0.162	RUNX2
endodermal cell differentiation (GO:0035987)	0.0785	0.162	MMP2
antigen receptor-mediated signaling pathway (GO:0050851)	0.0808	0.164	SYK;PSME1
positive regulation of cytokine production involved in immune response (GO:0002720)	0.0809	0.164	CLEC7A
RNA stabilization (GO:0043489)	0.0809	0.164	TRDMT1
positive regulation of organelle organization (GO:0010638)	0.0809	0.164	ADRB2
regulation of neurotransmitter secretion (GO:0046928)	0.0809	0.164	SLC30A1
regulation of mitotic cell cycle phase transition (GO:1901990)	0.0831	0.165	PSME1;ZFP36L2
B cell receptor signaling pathway (GO:0050853)	0.0832	0.165	SYK
regulation of cell adhesion mediated by integrin (GO:0033628)	0.0832	0.165	SYK
tRNA methylation (GO:0030488)	0.0832	0.165	TRDMT1
respiratory system development (GO:0060541)	0.0856	0.166	LOXL3
positive regulation of lymphocyte activation (GO:0051251)	0.0856	0.166	CLEC7A
cellular response to amyloid-beta (GO:1904646)	0.0856	0.166	ADRB2
lung development (GO:0030324)	0.0856	0.166	LOXL3
peptidyl-tyrosine dephosphorylation (GO:0035335)	0.0856	0.166	PTPN18
cellular response to tumor necrosis factor (GO:0071356)	0.0877	0.167	PSME1;ZFP36L2
activation of adenylate cyclase activity (GO:0007190)	0.0879	0.167	ADRB2
negative regulation of fat cell differentiation (GO:0045599)	0.0879	0.167	ZFP36L2
regulation of cell cycle G1/S phase transition (GO:1902806)	0.0879	0.167	PSME1
transition metal ion transport (GO:0000041)	0.0879	0.167	SLC30A1
endoderm formation (GO:0001706)	0.0879	0.167	MMP2
regulation of vascular associated smooth muscle cell proliferation (GO:1904705)	0.0902	0.17	MMP2
positive regulation of signaling receptor activity (GO:2000273)	0.0902	0.17	ADRB2
positive regulation of cell development (GO:0010720)	0.0925	0.173	CLEC7A
mRNA destabilization (GO:0061157)	0.0925	0.173	ZFP36L2
regulation of viral entry into host cell (GO:0046596)	0.0949	0.175	CIITA
response to peptide (GO:1901652)	0.0949	0.175	MMP2
negative regulation of secretion by cell (GO:1903531)	0.0949	0.175	SLC30A1
positive regulation of cation channel activity (GO:2001259)	0.0972	0.176	ADRB2
negative regulation of ERBB signaling pathway (GO:1901185)	0.0972	0.176	PTPN18
positive regulation of wound healing (GO:0090303)	0.0972	0.176	CLEC7A
regulation of nitric oxide biosynthetic process (GO:0045428)	0.0972	0.176	CLEC7A
T cell differentiation (GO:0030217)	0.0995	0.179	ZFP36L2
cortical cytoskeleton organization (GO:0030865)	0.0995	0.179	FMNL3
regulation of cytokine production involved in inflammatory response (GO:1900015)	0.104	0.187	CLEC7A
positive regulation of mRNA catabolic process (GO:0061014)	0.106	0.188	ZFP36L2
positive regulation of osteoblast differentiation (GO:0045669)	0.106	0.188	RUNX2
mRNA catabolic process (GO:0006402)	0.106	0.188	ZFP36L2
positive regulation of smooth muscle cell proliferation (GO:0048661)	0.111	0.196	MMP2
regulation of I-kappaB kinase/NF-kappaB signaling (GO:0043122)	0.112	0.196	CLEC7A;TMEM106A
epithelial to mesenchymal transition (GO:0001837)	0.113	0.197	LOXL3
regulation of wound healing (GO:0061041)	0.113	0.197	CLEC7A
negative regulation of nucleic acid-templated transcription (GO:1903507)	0.115	0.199	CIITA;LOXL3;RUNX2
negative regulation of mitotic cell cycle (GO:0045930)	0.115	0.199	ZFP36L2
regulation of interleukin-2 production (GO:0032663)	0.115	0.199	CLEC7A
inflammatory response (GO:0006954)	0.117	0.199	CIITA;LOXL3
aminoglycan biosynthetic process (GO:0006023)	0.118	0.199	B3GALT5
receptor internalization (GO:0031623)	0.118	0.199	SYK
RNA catabolic process (GO:0006401)	0.118	0.199	ZFP36L2
oligosaccharide metabolic process (GO:0009311)	0.118	0.199	B3GALT5
cellular protein modification process (GO:0006464)	0.119	0.201	PTPN18;SYK;PSME1;B3GALT5;MERTK
regulation of cellular amine metabolic process (GO:0033238)	0.122	0.205	PSME1
mesenchymal cell differentiation (GO:0048762)	0.122	0.205	LOXL3
cartilage development (GO:0051216)	0.124	0.207	RUNX2
negative regulation of protein metabolic process (GO:0051248)	0.124	0.207	CD84
membrane organization (GO:0061024)	0.127	0.208	TMEM43;ADRB2
positive regulation of B cell activation (GO:0050871)	0.127	0.208	SYK
positive regulation of macroautophagy (GO:0016239)	0.127	0.208	ADRB2
regulation of cellular amino acid metabolic process (GO:0006521)	0.129	0.21	PSME1
regulation of proteasomal protein catabolic process (GO:0061136)	0.129	0.21	PSME1
pyruvate metabolic process (GO:0006090)	0.131	0.213	HOGA1
blood vessel morphogenesis (GO:0048514)	0.133	0.215	SYK
peptidyl-tyrosine modification (GO:0018212)	0.133	0.215	SYK
negative regulation of cell cycle G2/M phase transition (GO:1902750)	0.136	0.216	PSME1
positive regulation of interferon-gamma production (GO:0032729)	0.136	0.216	CLEC7A
cellular response to peptide (GO:1901653)	0.136	0.216	ADRB2
dicarboxylic acid metabolic process (GO:0043648)	0.136	0.216	HOGA1
regulation of canonical Wnt signaling pathway (GO:0060828)	0.136	0.216	LRRK1;PSME1
receptor metabolic process (GO:0043112)	0.138	0.216	SYK
regulation of tumor necrosis factor-mediated signaling pathway (GO:0010803)	0.138	0.216	SYK
regulation of calcium ion transport (GO:0051924)	0.138	0.216	CD84
RNA modification (GO:0009451)	0.138	0.216	TRDMT1
homophilic cell adhesion via plasma membrane adhesion molecules (GO:0007156)	0.142	0.221	CD84
RNA methylation (GO:0001510)	0.142	0.221	TRDMT1
regulation of DNA-templated transcription, initiation (GO:2000142)	0.144	0.224	RUNX2
protein deubiquitination (GO:0016579)	0.148	0.229	PSME1;ADRB2
monocarboxylic acid biosynthetic process (GO:0072330)	0.149	0.229	HOGA1
regulation of transcription initiation from RNA polymerase II promoter (GO:0060260)	0.151	0.229	RUNX2
regulation of cellular ketone metabolic process (GO:0010565)	0.151	0.229	PSME1
tRNA processing (GO:0008033)	0.151	0.229	TRDMT1
pre-replicative complex assembly (GO:0036388)	0.151	0.229	PSME1
BMP signaling pathway (GO:0030509)	0.153	0.23	RUNX2
tRNA modification (GO:0006400)	0.153	0.23	TRDMT1
positive regulation of MAPK cascade (GO:0043410)	0.154	0.23	ADRB2;TMEM106A
ERBB signaling pathway (GO:0038127)	0.155	0.23	PTPN18
extracellular matrix disassembly (GO:0022617)	0.155	0.23	MMP2
negative regulation of G2/M transition of mitotic cell cycle (GO:0010972)	0.155	0.23	PSME1
cellular component disassembly (GO:0022411)	0.155	0.23	MMP2
positive regulation of T cell proliferation (GO:0042102)	0.155	0.23	SYK
protein modification by small protein removal (GO:0070646)	0.156	0.23	PSME1;ADRB2
interferon-gamma-mediated signaling pathway (GO:0060333)	0.16	0.235	CIITA
peptidyl-tyrosine phosphorylation (GO:0018108)	0.162	0.236	SYK
positive regulation of intracellular signal transduction (GO:1902533)	0.162	0.236	CLEC7A;ADRB2;TMEM106A
negative regulation of cellular macromolecule biosynthetic process (GO:2000113)	0.163	0.236	CIITA;LOXL3;RUNX2
neutrophil chemotaxis (GO:0030593)	0.164	0.236	SYK
positive regulation of programmed cell death (GO:0043068)	0.165	0.236	SYK;CLEC7A
Fc-gamma receptor signaling pathway involved in phagocytosis (GO:0038096)	0.166	0.236	SYK
regulation of endopeptidase activity (GO:0052548)	0.166	0.236	PSME1
cellular response to BMP stimulus (GO:0071773)	0.166	0.236	RUNX2
regulation of G1/S transition of mitotic cell cycle (GO:2000045)	0.166	0.236	PSME1
regulation of hematopoietic stem cell differentiation (GO:1902036)	0.166	0.236	PSME1
Fc-gamma receptor signaling pathway (GO:0038094)	0.168	0.239	SYK
antigen processing and presentation of exogenous peptide antigen via MHC class I, TAP-dependent (GO:0002479)	0.17	0.24	PSME1
granulocyte chemotaxis (GO:0071621)	0.17	0.24	SYK
Fc receptor mediated stimulatory signaling pathway (GO:0002431)	0.172	0.24	SYK
regulation of cytokine-mediated signaling pathway (GO:0001959)	0.172	0.24	SYK
negative regulation of protein binding (GO:0032091)	0.172	0.24	ADRB2
NIK/NF-kappaB signaling (GO:0038061)	0.172	0.24	PSME1
regulation of transcription from RNA polymerase II promoter in response to hypoxia (GO:0061418)	0.175	0.241	PSME1
integrin-mediated signaling pathway (GO:0007229)	0.175	0.241	SYK
regulation of hematopoietic progenitor cell differentiation (GO:1901532)	0.175	0.241	PSME1
establishment of protein localization to organelle (GO:0072594)	0.177	0.242	SYK
protein import into nucleus (GO:0006606)	0.177	0.242	SYK
extracellular matrix organization (GO:0030198)	0.178	0.242	MMP2;LOXL3
import into nucleus (GO:0051170)	0.179	0.242	SYK
cellular response to UV (GO:0034644)	0.179	0.242	MMP2
neutrophil migration (GO:1990266)	0.179	0.242	SYK
antigen processing and presentation of exogenous peptide antigen via MHC class I (GO:0042590)	0.181	0.245	PSME1
positive regulation of cell adhesion (GO:0045785)	0.185	0.248	SYK
response to interferon-gamma (GO:0034341)	0.185	0.248	CIITA
regulation of fat cell differentiation (GO:0045598)	0.185	0.248	ZFP36L2
ephrin receptor signaling pathway (GO:0048013)	0.189	0.253	MMP2
regulation of osteoblast differentiation (GO:0045667)	0.191	0.255	RUNX2
anaphase-promoting complex-dependent catabolic process (GO:0031145)	0.193	0.257	PSME1
negative regulation of defense response (GO:0031348)	0.195	0.258	AOAH
Wnt signaling pathway, planar cell polarity pathway (GO:0060071)	0.195	0.258	PSME1
regulation of interferon-gamma production (GO:0032649)	0.198	0.26	CLEC7A
regulation of transcription from RNA polymerase II promoter in response to stress (GO:0043618)	0.2	0.262	PSME1
regulation of establishment of planar polarity (GO:0090175)	0.202	0.263	PSME1
metal ion transport (GO:0030001)	0.202	0.263	SLC30A1
SCF-dependent proteasomal ubiquitin-dependent protein catabolic process (GO:0031146)	0.204	0.264	PSME1
collagen fibril organization (GO:0030199)	0.204	0.264	LOXL3
protein import (GO:0017038)	0.204	0.264	SYK
cellular amino acid catabolic process (GO:0009063)	0.206	0.266	HOGA1
cellular response to fibroblast growth factor stimulus (GO:0044344)	0.21	0.269	ZFP36L2
T cell activation (GO:0042110)	0.21	0.269	CLEC7A
interleukin-1-mediated signaling pathway (GO:0070498)	0.214	0.273	PSME1
regulation of kinase activity (GO:0043549)	0.214	0.273	MERTK
regulation of cell cycle phase transition (GO:1901987)	0.216	0.274	PSME1
mRNA metabolic process (GO:0016071)	0.216	0.274	ZFP36L2
regulation of vesicle-mediated transport (GO:0060627)	0.218	0.275	SYK
cellular transition metal ion homeostasis (GO:0046916)	0.218	0.275	SLC30A1
positive regulation of multicellular organismal process (GO:0051240)	0.22	0.276	SYK;ADRB2
calcium ion homeostasis (GO:0055074)	0.22	0.276	SLC30A1
negative regulation of transcription, DNA-templated (GO:0045892)	0.222	0.278	CIITA;ZNF846;LOXL3;RUNX2
cellular metal ion homeostasis (GO:0006875)	0.234	0.292	SLC30A1
positive regulation of protein serine/threonine kinase activity (GO:0071902)	0.238	0.294	ADRB2
peptidyl-lysine modification (GO:0018205)	0.238	0.294	LOXL3
protein localization to nucleus (GO:0034504)	0.238	0.294	SYK
response to tumor necrosis factor (GO:0034612)	0.245	0.303	ZFP36L2
cellular divalent inorganic cation homeostasis (GO:0072503)	0.247	0.304	SLC30A1
regulation of protein serine/threonine kinase activity (GO:0071900)	0.247	0.304	ADRB2
activation of protein kinase activity (GO:0032147)	0.253	0.309	ADRB2
positive regulation of kinase activity (GO:0033674)	0.253	0.309	MERTK
cellular response to transforming growth factor beta stimulus (GO:0071560)	0.253	0.309	ZFP36L2
tumor necrosis factor-mediated signaling pathway (GO:0033209)	0.257	0.312	PSME1
adenylate cyclase-activating G protein-coupled receptor signaling pathway (GO:0007189)	0.261	0.315	ADRB2
negative regulation of response to external stimulus (GO:0032102)	0.261	0.315	AOAH
cytoskeleton organization (GO:0007010)	0.265	0.319	FMNL3
cellular response to interferon-gamma (GO:0071346)	0.266	0.32	CIITA
epithelium development (GO:0060429)	0.268	0.322	LOXL3
cellular response to organic substance (GO:0071310)	0.27	0.323	PTPN18
phosphorylation (GO:0016310)	0.272	0.323	SYK;MERTK
fatty acid metabolic process (GO:0006631)	0.272	0.323	AOAH
non-canonical Wnt signaling pathway (GO:0035567)	0.272	0.323	PSME1
DNA-dependent DNA replication (GO:0006261)	0.281	0.333	PSME1
protein glycosylation (GO:0006486)	0.283	0.334	B3GALT5
regulation of primary metabolic process (GO:0080090)	0.283	0.334	PSME1
cellular response to hypoxia (GO:0071456)	0.285	0.335	PSME1
cellular protein metabolic process (GO:0044267)	0.288	0.337	MMP2;CSF2RA
transmembrane receptor protein serine/threonine kinase signaling pathway (GO:0007178)	0.289	0.337	RUNX2
cellular calcium ion homeostasis (GO:0006874)	0.294	0.343	SLC30A1
protein dephosphorylation (GO:0006470)	0.3	0.348	PTPN18
protein-DNA complex assembly (GO:0065004)	0.307	0.356	PSME1
positive regulation of transferase activity (GO:0051347)	0.316	0.365	MERTK
regulation of G2/M transition of mitotic cell cycle (GO:0010389)	0.317	0.366	PSME1
dephosphorylation (GO:0016311)	0.324	0.373	PTPN18
positive regulation of protein kinase activity (GO:0045860)	0.326	0.374	ADRB2
cellular response to interleukin-1 (GO:0071347)	0.328	0.375	PSME1
positive regulation of NF-kappaB transcription factor activity (GO:0051092)	0.328	0.375	CLEC7A
regulation of cell differentiation (GO:0045595)	0.33	0.376	RUNX2
T cell receptor signaling pathway (GO:0050852)	0.333	0.379	PSME1
negative regulation of canonical Wnt signaling pathway (GO:0090090)	0.345	0.39	PSME1
adenylate cyclase-modulating G protein-coupled receptor signaling pathway (GO:0007188)	0.345	0.39	ADRB2
cellular protein-containing complex assembly (GO:0034622)	0.35	0.395	ADRB2
cell-cell adhesion via plasma-membrane adhesion molecules (GO:0098742)	0.353	0.398	CD84
neuron differentiation (GO:0030182)	0.36	0.404	RUNX2
protein phosphorylation (GO:0006468)	0.362	0.405	SYK;MERTK
defense response to bacterium (GO:0042742)	0.363	0.406	SYK
regulation of mitotic cell cycle (GO:0007346)	0.367	0.409	PSME1
regulation of immune response (GO:0050776)	0.368	0.409	SYK
positive regulation of cellular biosynthetic process (GO:0031328)	0.37	0.41	CLEC7A
negative regulation of cytokine production (GO:0001818)	0.373	0.413	CD84
positive regulation of nucleic acid-templated transcription (GO:1903508)	0.376	0.415	CIITA;RUNX2
negative regulation of cell differentiation (GO:0045596)	0.387	0.426	ZFP36L2
negative regulation of Wnt signaling pathway (GO:0030178)	0.387	0.426	PSME1
generation of neurons (GO:0048699)	0.405	0.443	RUNX2
proteasomal protein catabolic process (GO:0010498)	0.409	0.447	PSME1
regulation of inflammatory response (GO:0050727)	0.411	0.448	AOAH
extracellular structure organization (GO:0043062)	0.426	0.463	MMP2
external encapsulating structure organization (GO:0045229)	0.427	0.464	MMP2
positive regulation of cell motility (GO:2000147)	0.433	0.469	CLEC7A
regulation of ERK1 and ERK2 cascade (GO:0070372)	0.457	0.494	SYK
positive regulation of DNA-binding transcription factor activity (GO:0051091)	0.468	0.505	CLEC7A
positive regulation of cellular process (GO:0048522)	0.476	0.511	CLEC7A;MERTK
positive regulation of signal transduction (GO:0009967)	0.477	0.511	LOXL3
positive regulation of phosphorylation (GO:0042327)	0.478	0.512	MERTK
positive regulation of cell differentiation (GO:0045597)	0.485	0.518	RUNX2
negative regulation of signal transduction (GO:0009968)	0.497	0.529	PTPN18
central nervous system development (GO:0007417)	0.498	0.529	LOXL3
positive regulation of cell migration (GO:0030335)	0.499	0.529	CLEC7A
inorganic cation transmembrane transport (GO:0098662)	0.506	0.535	SLC30A1
proteolysis (GO:0006508)	0.522	0.551	MMP2
negative regulation of transcription by RNA polymerase II (GO:0000122)	0.525	0.552	CIITA;ZNF846
protein polyubiquitination (GO:0000209)	0.554	0.582	PSME1
proteasome-mediated ubiquitin-dependent protein catabolic process (GO:0043161)	0.562	0.589	PSME1
negative regulation of gene expression (GO:0010629)	0.563	0.589	ZFP36L2
intracellular protein transport (GO:0006886)	0.579	0.604	SYK
post-translational protein modification (GO:0043687)	0.589	0.613	PSME1
supramolecular fiber organization (GO:0097435)	0.595	0.618	LOXL3
ubiquitin-dependent protein catabolic process (GO:0006511)	0.598	0.62	PSME1
positive regulation of macromolecule metabolic process (GO:0010604)	0.628	0.65	CLEC7A
regulation of cell migration (GO:0030334)	0.651	0.672	CLEC7A
organelle organization (GO:0006996)	0.662	0.681	FMNL3
regulation of intracellular signal transduction (GO:1902531)	0.676	0.695	CLEC7A
positive regulation of transcription by RNA polymerase II (GO:0045944)	0.68	0.697	CIITA;RUNX2
nervous system development (GO:0007399)	0.685	0.7	MERTK
positive regulation of cell population proliferation (GO:0008284)	0.706	0.72	CLEC7A
positive regulation of gene expression (GO:0010628)	0.712	0.724	CLEC7A
negative regulation of apoptotic process (GO:0043066)	0.715	0.724	MERTK
neutrophil activation involved in immune response (GO:0002283)	0.715	0.724	SYK
protein ubiquitination (GO:0016567)	0.743	0.751	PSME1
positive regulation of transcription, DNA-templated (GO:0045893)	0.813	0.82	CIITA;RUNX2
regulation of transcription, DNA-templated (GO:0006355)	0.839	0.844	CIITA;ZNF846;LOXL3;RUNX2
regulation of cell population proliferation (GO:0042127)	0.863	0.867	CLEC7A
regulation of transcription by RNA polymerase II (GO:0006357)	0.931	0.933	CIITA;ZNF846;RUNX2
regulation of gene expression (GO:0010468)	0.941	0.941	CLEC7A
